# Co-expression in tissue-specific gene networks links genes in cancer-susceptibility loci to known somatic driver genes

**DOI:** 10.1101/2023.09.08.23295254

**Authors:** Carlos G. Urzúa-Traslaviña, Tijs van Lieshout, Floranne Boulogne, Kevin Domanegg, Mahmoud Zidan, Olivier B. Bakker, Annique Claringbould, Jeroen de Ridder, Wilbert Zwart, Harm-Jan Westra, Patrick Deelen, Lude Franke

## Abstract

**Background:** The genetic background of cancer remains complex and challenging to integrate. Many somatic mutations in genes are known to cause and drive cancer, while genome-wide association studies (GWAS) of cancer have revealed many germline risk factors associated with cancer. However, the overlap between known somatic driver genes and positional candidate genes from GWAS loci is surprisingly small. We hypothesised that genes from multiple independent cancer GWAS loci should show tissue-specific co-regulation patterns that converge on cancer-specific driver genes.

**Results:** We studied recent well powered GWAS of breast, prostate, colorectal and skin cancer by estimating co-expression between genes and subsequently prioritising genes that show co-expression with genes mapping within susceptibility loci from cancer GWAS. We observed that the prioritised genes were strongly enriched for cancer drivers defined by COSMIC, intOGen and Dietlein *et al*. The enrichment of known cancer driver genes was most significant when using co-expression networks derived from non-cancer samples from the relevant tissue of origin.

**Conclusion:** We show how genes in risk loci identified by cancer GWAS can be linked to known cancer driver genes through tissue-specific co-expression networks. This provides an important explanation for why seemingly unrelated sets of genes that harbour either germline risk factors or somatic mutations can eventually cause the same type of disease.
