## Supplemental Table 1 for "Co-expression in tissue-specific gene networks links genes in cancer-susceptibility loci to known somatic driver genes"

### Sheet: in
study_id	reported_trait	cancer_type	initial_sample_size		snp_count	full_pvalue_set	pubmed_id	publication_date	publication	title	African American or Afro-Caribbean	East Asian	European	Hispanic or Latin American	ncases	selected_for_analysis
GCST90041854	Malignant neoplasm of testis (PheCode 187.2)	testicular	284 European ancestry cases, 208,524 European ancestry controls	EUR	11842647	TRUE	34737426	2021-11-04	Nat Genet	A generalized linear mixed model association tool for biobank-scale data.	0	0	1	0	284	FALSE
GCST90018858	Hepatic cancer	liver	379 European ancestry cases, 475,259 European ancestry controls, 2,122 East Asian ancestry cases, 159,201 East Asian ancestry controls	JPN/EUR	25843189	TRUE	34594039	2021-09-30	Nat Genet	A cross-population atlas of genetic associations for 220 human phenotypes.	0	1	1	0	379	FALSE
GCST90018583	Hepatic bile duct cancer	colangio	418 East Asian ancestry cases, 159,201 East Asian ancestry controls	JPN	13427010	TRUE	34594039	2021-09-30	Nat Genet	A cross-population atlas of genetic associations for 220 human phenotypes.	0	1	0	0	418	FALSE
GCST90043896	ICD10 C62.9: Malignant neoplasm of testis, unspecified	testicular	426 European ancestry cases, 208,382 European ancestry controls	EUR	11842647	TRUE	34737426	2021-11-04	Nat Genet	A generalized linear mixed model association tool for biobank-scale data.	0	0	1	0	426	FALSE
GCST90020047	Glioma	glioma	485 Han Chinese ancestry cases, 485 Han Chinese ancestry controls	CHI	4635191	TRUE	34319593	2021-07-28	Int J Cancer	Genetic variants of CYP4F12 gene are associated with glioma susceptibility.	0	1	0	0	485	FALSE
GCST90043902	ICD10 C73: Malignant neoplasm of thyroid gland	thyroid	506 European ancestry cases, 455,842 European ancestry controls	EUR	11842647	TRUE	34737426	2021-11-04	Nat Genet	A generalized linear mixed model association tool for biobank-scale data.	0	0	1	0	506	FALSE
GCST90043911	ICD10 C91.1: Chronic lymphocytic leukemia of B-cell type	leukemia	517 European ancestry cases, 455,831 European ancestry controls	EUR	11842647	TRUE	34737426	2021-11-04	Nat Genet	A generalized linear mixed model association tool for biobank-scale data.	0	0	1	0	517	FALSE
GCST90041814	Pancreatic cancer (PheCode 157)	pancreas	587 European ancestry cases, 455,761 European ancestry controls	EUR	11842647	TRUE	34737426	2021-11-04	Nat Genet	A generalized linear mixed model association tool for biobank-scale data.	0	0	1	0	587	FALSE
GCST90011815	Pancreatic cancer	pancreas	663 European ancestry cases, 410,350 European ancestry controls	EUR	7846216	TRUE	32887889	2020-09-04	Nat Commun	Pan-cancer study detects genetic risk variants and shared genetic basis in two large cohorts.	0	0	1	0	663	FALSE
GCST90041915	Cancer code, self-reported: non-melanoma skin cancer (UKB data field 20001_1060)	skin	665 European ancestry cases, 455,611 European ancestry controls	EUR	11842647	TRUE	34737426	2021-11-04	Nat Genet	A generalized linear mixed model association tool for biobank-scale data.	0	0	1	0	665	FALSE
GCST90041805	Cancer of esophagus (PheCode 150)	esophageal	750 European ancestry cases, 455,598 European ancestry controls	EUR	11842647	TRUE	34737426	2021-11-04	Nat Genet	A generalized linear mixed model association tool for biobank-scale data.	0	0	1	0	750	FALSE
GCST012155	Chronic lymphocytic leukemia (time to first treatment)	leukemia	755 European ancestry individuals	EUR	5199911	FALSE	33510140	2021-01-28	Nat Commun	Genome-wide association study identifies risk loci for progressive chronic lymphocytic leukemia.	0	0	1	0	755	FALSE
GCST90011813	Thyroid cancer	thyroid	762 European ancestry cases, 410,350 European ancestry controls	EUR	7846216	TRUE	32887889	2020-09-04	Nat Commun	Pan-cancer study detects genetic risk variants and shared genetic basis in two large cohorts.	0	0	1	0	762	FALSE
GCST90041906	Cancer code, self-reported: testicular cancer (UKB data field 20001_1045)	testicular	797 European ancestry cases, 207,971 European ancestry controls	EUR	11842647	TRUE	34737426	2021-11-04	Nat Genet	A generalized linear mixed model association tool for biobank-scale data.	0	0	1	0	797	FALSE
GCST90011814	Lymphocytic leukemia	leukemia	852 European ancestry cases, 410,350 European ancestry controls	EUR	7846216	TRUE	32887889	2020-09-04	Nat Commun	Pan-cancer study detects genetic risk variants and shared genetic basis in two large cohorts.	0	0	1	0	852	FALSE
GCST90041911	Cancer code, self-reported: non-hodgkins lymphoma (UKB data field 20001_1053)	lymphoma	883 European ancestry cases, 455,393 European ancestry controls	EUR	11842647	TRUE	34737426	2021-11-04	Nat Genet	A generalized linear mixed model association tool for biobank-scale data.	0	0	1	0	883	FALSE
GCST90018841	Esophageal cancer	esophageal	998 European ancestry cases, 475,308 European ancestry controls, 1,388 East Asian ancestry cases, 159,201 East Asian ancestry controls	JPN/EUR	25843129	TRUE	34594039	2021-09-30	Nat Genet	A cross-population atlas of genetic associations for 220 human phenotypes.	0	1	1	0	998	FALSE
GCST90018849	Gastric cancer	gastric	1,029 European ancestry cases, 475,087 European ancestry controls, 7,921 East Asian ancestry cases, 159,201 East Asian ancestry controls	JPN/EUR	25843697	TRUE	34594039	2021-09-30	Nat Genet	A cross-population atlas of genetic associations for 220 human phenotypes.	0	1	1	0	1029	FALSE
GCST90018929	Thyroid cancer	thyroid	1,054 European ancestry cases, 490,920 European ancestry controls, 361 East Asian ancestry cases, 178,362 East Asian ancestry controls	EUR/JPN	25845394	TRUE	34594039	2021-09-30	Nat Genet	A cross-population atlas of genetic associations for 220 human phenotypes.	0	1	1	0	1054	FALSE
GCST90043878	ICD10 C44.7: Other and unspecified malignant neoplasm of skin of lower limb, including hip	skin	1,067 European ancestry cases, 455,281 European ancestry controls	EUR	11842647	TRUE	34737426	2021-11-04	Nat Genet	A generalized linear mixed model association tool for biobank-scale data.	0	0	1	0	1067	FALSE
GCST90002425	Prostate cancer	prostate	1,081 Hispanic or Latin American cases, 1,066 Hispanic or Latin American controls	Hisp?	7010834	TRUE	32986714	2020-09-28	PLoS One	Multi-ethnic transcriptome-wide association study of prostate cancer.	0	0	0	1	1081	FALSE
GCST90041901	Cancer code, self-reported: bladder cancer (UKB data field 20001_1035)	bladder	1,090 European ancestry cases, 455,186 European ancestry controls	EUR	11842647	TRUE	34737426	2021-11-04	Nat Genet	A generalized linear mixed model association tool for biobank-scale data.	0	0	1	0	1090	FALSE
GCST90011807	Esophageal or stomach cancer	gastroesophageal	1,091 European ancestry cases, 410,350 European ancestry controls	EUR	7846216	TRUE	32887889	2020-09-04	Nat Commun	Pan-cancer study detects genetic risk variants and shared genetic basis in two large cohorts.	0	0	1	0	1091	FALSE
GCST90043897	ICD10 C64: Malignant neoplasm of kidney, except renal pelvis	kidney	1,103 European ancestry cases, 455,245 European ancestry controls	EUR	11842647	TRUE	34737426	2021-11-04	Nat Genet	A generalized linear mixed model association tool for biobank-scale data.	0	0	1	0	1103	FALSE
GCST90018893	Pancreatic cancer	pancreas	1,196 European ancestry cases, 475,049 European ancestry controls, 499 East Asian ancestry cases, 159,201 East Asian ancestry controls	EUR/JPN	25843042	TRUE	34594039	2021-09-30	Nat Genet	A cross-population atlas of genetic associations for 220 human phenotypes.	0	1	1	0	1196	FALSE
GCST90043875	ICD10 C44.4: Other and unspecified malignant neoplasm of skin of scalp and neck	skin	1,215 European ancestry cases, 455,133 European ancestry controls	EUR	11842647	TRUE	34737426	2021-11-04	Nat Genet	A generalized linear mixed model association tool for biobank-scale data.	0	0	1	0	1215	FALSE
GCST90011806	Oral cavity and pharyngeal cancer	nasopharingeal	1,223 European ancestry cases, 410,350 European ancestry controls	EUR	7846216	TRUE	32887889	2020-09-04	Nat Commun	Pan-cancer study detects genetic risk variants and shared genetic basis in two large cohorts.	0	0	1	0	1223	FALSE
GCST90011818	Kidney cancer	kidney	1,338 European ancestry cases, 410,350 European ancestry controls	EUR	7846216	TRUE	32887889	2020-09-04	Nat Commun	Pan-cancer study detects genetic risk variants and shared genetic basis in two large cohorts.	0	0	1	0	1338	FALSE
GCST90043877	ICD10 C44.6: Other and unspecified malignant neoplasm of skin of upper limb, including shoulder	skin	1,377 European ancestry cases, 454,971 European ancestry controls	EUR	11842647	TRUE	34737426	2021-11-04	Nat Genet	A generalized linear mixed model association tool for biobank-scale data.	0	0	1	0	1377	FALSE
GCST90018621	Esophageal cancer	esophageal	1,338 East Asian ancestry cases, 159,201 East Asian ancestry controls	JPN	13427188	TRUE	34594039	2021-09-30	Nat Genet	A cross-population atlas of genetic associations for 220 human phenotypes.	0	1	0	0	1388	FALSE
GCST90042741	Non-Hodgkins lymphoma (PheCode 202.2)	lymphoma	1,395 European ancestry cases, 454,953 European ancestry controls	EUR	11842647	TRUE	34737426	2021-11-04	Nat Genet	A generalized linear mixed model association tool for biobank-scale data.	0	0	1	0	1395	FALSE
GCST90041887	Cancer code, self-reported: skin cancer (UKB data field 20001_1003)	skin	1,428 European ancestry cases, 454,848 European ancestry controls	EUR	11842647	TRUE	34737426	2021-11-04	Nat Genet	A generalized linear mixed model association tool for biobank-scale data.	0	0	2	0	1428	FALSE
GCST006719	BRCA1/2-negative high-risk breast cancer	breast	1,469 Korean ancestry cases, 5,979 Korean ancestry controls	KRN	3378933	TRUE	30323354	2018-10-15	Sci Rep	BRCA1/2-negative, high-risk breast cancers (BRCAX) for Asian women: genetic susceptibility loci and their potential impacts.	0	1	0	0	1469	FALSE
GCST90041895	Cancer code, self-reported: colon cancer/sigmoid cancer (UKB data field 20001_1022)	colorectal	1,482 European ancestry cases, 454,794 European ancestry controls	EUR	11842647	TRUE	34737426	2021-11-04	Nat Genet	A generalized linear mixed model association tool for biobank-scale data.	0	0	2	0	1482	FALSE
GCST90041922	Cancer code, self-reported: cin/pre-cancer cells cervix (UKB data field 20001_1072)	cervix	1,577 European ancestry cases, 245,931 European ancestry controls	EUR	11842647	TRUE	34737426	2021-11-04	Nat Genet	A generalized linear mixed model association tool for biobank-scale data.	0	0	1	0	1577	FALSE
GCST90041904	Cancer code, self-reported: cervical cancer (UKB data field 20001_1041)	cervix	1,866 European ancestry cases, 245,642 European ancestry controls	EUR	11842647	TRUE	34737426	2021-11-04	Nat Genet	A generalized linear mixed model association tool for biobank-scale data.	0	0	1	0	1866	FALSE
GCST90043926	ICD10 D05.1: Intraductal carcinoma in situ of breast	breast	1,895 European ancestry cases, 454,453 European ancestry controls	EUR	11842647	TRUE	34737426	2021-11-04	Nat Genet	A generalized linear mixed model association tool for biobank-scale data.	0	0	1	0	1895	FALSE
GCST90041847	Cervical intraepithelial neoplasia [CIN] [Cervical dysplasia] (PheCode 180.3)	cervix	1,934 European ancestry cases, 245,606 European ancestry controls	EUR	11842647	TRUE	34737426	2021-11-04	Nat Genet	A generalized linear mixed model association tool for biobank-scale data.	0	0	1	0	1934	FALSE
GCST90011820	Endometrial cancer	uterus	2,037 European ancestry cases, 410,350 European ancestry controls	EUR	7846216	TRUE	32887889	2020-09-04	Nat Commun	Pan-cancer study detects genetic risk variants and shared genetic basis in two large cohorts.	0	0	1	0	2037	FALSE
GCST90041821	Cancer of bronchus; lung (PheCode 165.1)	lung	2,120 European ancestry cases, 454,228 European ancestry controls	EUR	11842647	TRUE	34737426	2021-11-04	Nat Genet	A generalized linear mixed model association tool for biobank-scale data.	0	0	1	0	2120	FALSE
GCST90018638	Hepatic cancer	liver	2,122 East Asian ancestry cases, 159,201 East Asian ancestry controls	JPN	13427386	TRUE	34594039	2021-09-30	Nat Genet	A cross-population atlas of genetic associations for 220 human phenotypes.	0	2	0	0	2122	FALSE
GCST90018838	Endometrial cancer	uterus	2,188 European ancestry cases, 237,839 European ancestry controls, 1,200 East Asian ancestry cases, 60,614 East Asian ancestry controls	EUR/JPN	25777865	TRUE	34594039	2021-09-30	Nat Genet	A cross-population atlas of genetic associations for 220 human phenotypes.	0	1	1	0	2188	FALSE
GCST90011817	Bladder cancer	bladder	2,242 European ancestry cases, 410,350 European ancestry controls	EUR	7846216	TRUE	32887889	2020-09-04	Nat Commun	Pan-cancer study detects genetic risk variants and shared genetic basis in two large cohorts.	0	0	1	0	2242	FALSE
GCST90041857	Malignant neoplasm of bladder (PheCode 189.21)	bladder	2,264 European ancestry cases, 454,084 European ancestry controls	EUR	11842647	TRUE	34737426	2021-11-04	Nat Genet	A generalized linear mixed model association tool for biobank-scale data.	0	0	1	0	2264	FALSE
GCST90011819	Non-Hodgkin's lymphoma	lymphoma	2,400 European ancestry cases, 410,350 European ancestry controls	EUR	7846216	TRUE	32887889	2020-09-04	Nat Commun	Pan-cancer study detects genetic risk variants and shared genetic basis in two large cohorts.	0	0	1	0	2400	FALSE
GCST90002423	Prostate cancer	prostate	2,463 African American or Afro-Caribbean cases, 2,306 African American or Afro-Caribbean controls	AFR?	15394464	TRUE	32986714	2020-09-28	PLoS One	Multi-ethnic transcriptome-wide association study of prostate cancer.	1	0	0	0	2463	FALSE
GCST90011812	Lung cancer	lung	2,485 European ancestry cases, 410,350 European ancestry controls	EUR	7846216	TRUE	32887889	2020-09-04	Nat Commun	Pan-cancer study detects genetic risk variants and shared genetic basis in two large cohorts.	0	0	2	0	2485	FALSE
GCST012235	Oral cavity and pharyngeal cancer	nasopharingeal	2,497 European ancestry cases, 2,928 European ancestry controls	EUR	7574753	TRUE	27749845	2016-10-17	Nat Genet	Genome-wide association analyses identify new susceptibility loci for oral cavity and pharyngeal cancer.	0	0	1	0	2497	FALSE
GCST90043876	ICD10 C44.5: Other and unspecified malignant neoplasm of skin of trunk	skin	2,603 European ancestry cases, 453,745 European ancestry controls	EUR	11842647	TRUE	34737426	2021-11-04	Nat Genet	A generalized linear mixed model association tool for biobank-scale data.	0	0	1	0	2603	FALSE
GCST90041829	Melanomas of skin (PheCode 172.11)	skin	2,824 European ancestry cases, 453,524 European ancestry controls	EUR	11842647	TRUE	34737426	2021-11-04	Nat Genet	A generalized linear mixed model association tool for biobank-scale data.	0	0	2	0	2824	FALSE
GCST004833	Cervical cancer	cervix	2,866 European ancestry cases, 6,481 European ancestry controls	EUR	10863230	TRUE	28806749	2017-08-14	PLoS Genet	Defining the genetic susceptibility to cervical neoplasia-A genome-wide association study.	0	0	1	0	2866	FALSE
GCST90094652	Acute myeloid leukemia (all cytogenetic sub-types)	leukemia	3,041 European ancestry cases, 6,760 European ancestry controls	EUR	6661818	FALSE	34716350	2021-10-29	Nat Commun	Genome-wide association study identifies susceptibility loci for acute myeloid leukemia.	0	0	2	0	3041	FALSE
GCST90043930	ICD10 D06.9: Carcinoma in situ of cervix, unspecified	cervix	3,145 European ancestry cases, 244,395 European ancestry controls	EUR	11842647	TRUE	34737426	2021-11-04	Nat Genet	A generalized linear mixed model association tool for biobank-scale data.	0	0	1	0	3145	FALSE
GCST90041905	Cancer code, self-reported: prostate cancer (UKB data field 20001_1044)	prostate	3,221 European ancestry cases, 205,547 European ancestry controls	EUR	11842647	TRUE	34737426	2021-11-04	Nat Genet	A generalized linear mixed model association tool for biobank-scale data.	0	0	1	0	3221	FALSE
GCST008226	Renal cell carcinoma	kidney	3,227 European ancestry male cases, 4,916 European ancestry male controls	EUR	6000000	TRUE	31231134	2019-06-23	Eur J Hum Genet	Sex specific associations in genome wide association analysis of renal cell carcinoma.	0	0	2	0	3227	FALSE
GCST90043886	ICD10 C50.4: Malignant neoplasm of upper-outer quadrant of breast	breast	3,305 European ancestry cases, 244,235 European ancestry controls	EUR	11842647	TRUE	34737426	2021-11-04	Nat Genet	A generalized linear mixed model association tool for biobank-scale data.	0	0	1	0	3305	FALSE
GCST90018878	Malignant lymphoma	lymphoma	3,546 European ancestry cases, 487,257 European ancestry controls, 335 East Asian ancestry cases, 177,342 East Asian ancestry controls	EUR/JPN	25845276	TRUE	34594039	2021-09-30	Nat Genet	A cross-population atlas of genetic associations for 220 human phenotypes.	0	1	1	0	3546	FALSE
GCST90041914	Cancer code, self-reported: malignant melanoma (UKB data field 20001_1059)	melanoma	3,564 European ancestry cases, 452,712 European ancestry controls	EUR	11842647	TRUE	34737426	2021-11-04	Nat Genet	A generalized linear mixed model association tool for biobank-scale data.	0	0	1	0	3564	FALSE
GCST90018875	Lung cancer	lung	3,791 European ancestry cases, 489,012 European ancestry controls, 4,444 East Asian ancestry cases, 174,282 East Asian ancestry controls	JPN/EUR	25845450	TRUE	34594039	2021-09-30	Nat Genet	A cross-population atlas of genetic associations for 220 human phenotypes.	0	1	1	0	3791	FALSE
GCST90011811	Colon cancer	colorectal	3,793 European ancestry cases, 410,350 European ancestry controls	EUR	7846216	TRUE	32887889	2020-09-04	Nat Commun	Pan-cancer study detects genetic risk variants and shared genetic basis in two large cohorts.	0	0	1	0	3793	FALSE
GCST90079581	ICD10 C18: Malignant neoplasm of colon	colorectal	3,899 European ancestry cases, 383,758 European ancestry controls	EUR	510466	TRUE	34662886	2021-10-18	Nature	Exome sequencing and analysis of 454,787 UK Biobank participants.	0	0	2	0	3899	FALSE
GCST90043880	ICD10 C44.9: Malignant neoplasm of skin, unspecified	skin	4,407 European ancestry cases, 451,941 European ancestry controls	EUR	11842647	TRUE	34737426	2021-11-04	Nat Genet	A generalized linear mixed model association tool for biobank-scale data.	0	0	1	0	4407	FALSE
GCST90018655	Lung cancer	lung	4,444 East Asian ancestry cases, 174,282 East Asian ancestry controls	JPN	13429980	TRUE	34594039	2021-09-30	Nat Genet	A cross-population atlas of genetic associations for 220 human phenotypes.	0	1	0	0	4444	FALSE
GCST008372	Colorectal cancer	colorectal	4,562 European ancestry cases, 382,756 European ancestry controls	EUR	28000000	TRUE	30104761	2018-08-13	Nat Genet	Efficiently controlling for case-control imbalance and sample relatedness in large-scale genetic association studies.	0	0	1	0	4562	FALSE
GCST90077640	Basal cell carcinoma (UKB data field 20001)	basal_skin	4,723 European ancestry cases, 34,891 European ancestry controls	EUR	80688	TRUE	34662886	2021-10-18	Nature	Exome sequencing and analysis of 454,787 UK Biobank participants.	0	0	1	0	4723	FALSE
GCST90018685	Prostate cancer	prostate	5,672 East Asian ancestry cases, 84,660 East Asian ancestry controls	JPN	13406905	TRUE	34594039	2021-09-30	Nat Genet	A cross-population atlas of genetic associations for 220 human phenotypes.	0	1	0	0	5672	FALSE
GCST90041853	Cancer of prostate (PheCode 185)	prostate	5,796 European ancestry cases, 203,012 European ancestry controls	EUR	11842647	TRUE	34737426	2021-11-04	Nat Genet	A generalized linear mixed model association tool for biobank-scale data.	0	0	1	0	5796	FALSE
GCST90043874	ICD10 C44.3: Other and unspecified malignant neoplasm of skin of other and unspecified parts of face	skin	6,046 European ancestry cases, 450,302 European ancestry controls	EUR	11842647	TRUE	34737426	2021-11-04	Nat Genet	A generalized linear mixed model association tool for biobank-scale data.	0	0	1	0	6046	FALSE
GCST90043889	ICD10 C50.9: Malignant neoplasm of breast of unspecified site	breast	6,087 European ancestry cases, 450,261 European ancestry controls	EUR	11842647	TRUE	34737426	2021-11-04	Nat Genet	A generalized linear mixed model association tool for biobank-scale data.	0	0	1	0	6087	FALSE
GCST90018579	Breast cancer	breast	6,325 East Asian ancestry cases, 73,225 East Asian ancestry controls	JPN	13401000	TRUE	34594039	2021-09-30	Nat Genet	A cross-population atlas of genetic associations for 220 human phenotypes.	0	1	0	0	6325	FALSE
GCST90011816	Cervical cancer	cervix	6,563 European ancestry cases, 410,350 European ancestry controls	EUR	7846216	TRUE	32887889	2020-09-04	Nat Commun	Pan-cancer study detects genetic risk variants and shared genetic basis in two large cohorts.	0	0	1	0	6563	FALSE
GCST90018808	Colorectal cancer	colorectal	6,581 European ancestry cases, 463,421 European ancestry controls, 8,305 East Asian ancestry cases, 159,386 East Asian ancestry controls	JPN/EUR	25843452	TRUE	34594039	2021-09-30	Nat Genet	A cross-population atlas of genetic associations for 220 human phenotypes.	0	1	1	0	6581	FALSE
GCST90011809	Melanoma	melanoma	6,777 European ancestry cases, 410,350 European ancestry controls	EUR	7846216	TRUE	32887889	2020-09-04	Nat Commun	Pan-cancer study detects genetic risk variants and shared genetic basis in two large cohorts.	0	0	1	0	6777	FALSE
GCST90043894	ICD10 C61: Malignant neoplasm of prostate	prostate	7,769 European ancestry cases, 201,039 European ancestry controls	EUR	11842647	TRUE	34737426	2021-11-04	Nat Genet	A generalized linear mixed model association tool for biobank-scale data.	0	0	1	0	7769	FALSE
GCST90018629	Gastric cancer	gastric	7,921 East Asian ancestry cases, 159,201 East Asian ancestry control	JPN	13428249	TRUE	34594039	2021-09-30	Nat Genet	A cross-population atlas of genetic associations for 220 human phenotypes.	0	1	0	0	7921	FALSE
GCST90018588	Colorectal cancer	colorectal	8,305 East Asian ancestry cases, 159,386 East Asian ancestry controls	JPN	13428297	TRUE	34594039	2021-09-30	Nat Genet	A cross-population atlas of genetic associations for 220 human phenotypes.	0	1	0	0	8305	FALSE
GCST90041886	Cancer code, self-reported: breast cancer (UKB data field 20001_1002)	breast	10,152 European ancestry cases, 446,124 European ancestry controls	EUR	11842647	TRUE	34737426	2021-11-04	Nat Genet	A generalized linear mixed model association tool for biobank-scale data.	0	0	1	0	10152	FALSE
GCST90011808	Prostate cancer	prostate	10,792 European ancestry cases, 410,350 European ancestry controls	EUR	7846216	TRUE	32887889	2020-09-04	Nat Commun	Pan-cancer study detects genetic risk variants and shared genetic basis in two large cohorts.	0	0	1	0	10792	FALSE
GCST90041833	Malignant neoplasm of female breast (PheCode 174.11)	breast	10,971 European ancestry cases, 445,377 European ancestry controls	EUR	11842647	TRUE	34737426	2021-11-04	Nat Genet	A generalized linear mixed model association tool for biobank-scale data.	0	0	1	0	10971	FALSE
GCST90018905	Prostate cancer	prostate	11,599 European ancestry cases, 199,628 European ancestry controls, 5,672 East Asian ancestry cases, 84,660 East Asian ancestry controls	EUR/JPN	25775424	TRUE	34594039	2021-09-30	Nat Genet	A cross-population atlas of genetic associations for 220 human phenotypes.	0	1	1	0	11599	FALSE
GCST90041830	Other non-epithelial cancer of skin (PheCode 172.2)	skin	11,964 European ancestry cases, 444,384 European ancestry controls	EUR	11842647	TRUE	34737426	2021-11-04	Nat Genet	A generalized linear mixed model association tool for biobank-scale data.	0	0	1	0	11964	FALSE
GCST90043945	Behaviour of cancer tumour: carcinoma in situ, PHESANT recoding (UKB data field 40012_2)	pancancer	12,081 European ancestry cases, 444,267 European ancestry controls	EUR	11842647	TRUE	34737426	2021-11-04	Nat Genet	A generalized linear mixed model association tool for biobank-scale data.	0	0	1	0	12081	FALSE
GCST006464	Endometrial cancer	uterus	12,906 European ancestry cases, 108,979 European ancestry controls	EUR	11700000	TRUE	30093612	2018-08-09	Nat Commun	Identification of nine new susceptibility loci for endometrial cancer.	0	0	1	0	12906	FALSE
GCST90086048	Cancer	pancancer	17,131 European ancestry cases, 39,506 European ancestry controls	EUR	15130737	TRUE	33893285	2021-04-23	Nat Commun	The impact of non-additive genetic associations on age-related complex diseases.	0	0	1	0	17131	FALSE
GCST90086049	Cancer	pancancer	17,131 European ancestry cases, 39,506 European ancestry controls	EUR	12141565	TRUE	33893285	2021-04-23	Nat Commun	The impact of non-additive genetic associations on age-related complex diseases.	0	0	1	0	17131	FALSE
GCST90086050	Cancer	pancancer	17,131 European ancestry cases, 39,506 European ancestry controls	EUR	15166269	TRUE	33893285	2021-04-23	Nat Commun	The impact of non-additive genetic associations on age-related complex diseases.	0	0	1	0	17131	FALSE
GCST90086052	Cancer	pancancer	17,131 European ancestry cases, 39,506 European ancestry controls	EUR	15611556	TRUE	33893285	2021-04-23	Nat Commun	The impact of non-additive genetic associations on age-related complex diseases.	0	0	1	0	17131	FALSE
GCST90018799	Breast cancer	breast	17,389 European ancestry cases, 240,341 European ancestry controls, 6,325 East Asian ancestry cases, 73,225 East Asian ancestry controls	JPN/EUR	25794640	TRUE	34594039	2021-09-30	Nat Genet	A cross-population atlas of genetic associations for 220 human phenotypes.	0	1	1	0	17389	FALSE
GCST90013410	Basal cell carcinoma	skin	17,416 European ancestry cases, 375,455 European ancestry controls	EUR	7260263	TRUE	33549134	2021-02-06	Genome Med	Genetic and functional interaction network analysis reveals global enrichment of regulatory T cell genes influencing basal cell carcinoma susceptibility.	0	0	1	0	17416	FALSE
GCST90011804	Breast cancer	breast	17,881 European ancestry cases, 410,350 European ancestry controls	EUR	7846216	TRUE	32887889	2020-09-04	Nat Commun	Pan-cancer study detects genetic risk variants and shared genetic basis in two large cohorts.	0	0	1	0	17881	FALSE
GCST004415	Invasive epithelial ovarian cancer	ovary	22,406 European ancestry cases, 40,941 European ancestry controls	EUR	11595112	TRUE	28346442	2017-03-27	Nat Genet	Identification of 12 new susceptibility loci for different histotypes of epithelial ovarian cancer.	0	0	1	0	22406	FALSE
GCST90018921	Skin cancer	skin	25,928 European ancestry cases, 466,275 European ancestry controls, 154 East Asian ancestry cases, 178,572 East Asian ancestry controls	EUR/JPN	25845421	TRUE	34594039	2021-09-30	Nat Genet	A cross-population atlas of genetic associations for 220 human phenotypes.	0	1	1	0	25928	TRUE
GCST90043628	Cancer (UKB data field 2453)	pancancer	35,762 European ancestry cases, 418,974 European ancestry controls	EUR	11842647	TRUE	34737426	2021-11-04	Nat Genet	A generalized linear mixed model association tool for biobank-scale data.	0	0	1	0	35762	FALSE
GCST90043946	Behaviour of cancer tumour: malignant, primary site, PHESANT recoding (UKB data field 40012_3)	pancancer	60,858 European ancestry cases, 395,490 European ancestry controls	EUR	11842647	TRUE	34737426	2021-11-04	Nat Genet	A generalized linear mixed model association tool for biobank-scale data.	0	0	1	0	60858	FALSE
GCST004988	Breast cancer	breast	76,192 European ancestry cases, 63,082 European ancestry controls	EUR	11800000	TRUE	29059683	2017-10-23	Nature	Association analysis identifies 65 new breast cancer risk loci.	0	1	2	0	76192	FALSE
GCST006085	Prostate cancer	prostate	79,148 European ancestry cases, 61,106 European ancestry controls	EUR	20370935	TRUE	29892016	2018-06-11	Nat Genet	Association analyses of more than 140,000 men identify 63 new prostate cancer susceptibility loci.	0	0	1	0	79148	TRUE
GCST90102485	Colon cancer	colorectal	100,204 cases and 154,587 controls	EUR	NA	TRUE	NA	NA	NA	Deciphering colorectal cancer genetics through multi-omic analysis of 100,204 cases and 154,587 controls of European and Asian descent	0	2	1	0	100204	TRUE
GCST010098	Breast cancer	breast	133,384 cases and 113,789 controls	EUR	NA	FALSE	NA	2020-05-18	Nat Genet	Genome-wide association study identifies 32 novel breast cancer susceptibility loci from overall and subtype-specific analyses	0	0	1	0	133384	TRUE
GCST010098_meta	Breast cancer	breast	133,384 cases and 113,789 controls	EUR	NA	FALSE	NA	2020-05-18	Nat Genet	Genome-wide association study identifies 32 novel breast cancer susceptibility loci from overall and subtype-specific analyses	0	0	1	0	133384	FALSE
GCST010100	Breast cancer TN	breast	8,602 European ancestry triple negative cases, 9,414 European ancestry BRCA1 mutation carrier cases, 100,971 European ancestry controls	EUR	NA	FALSE	NA	2020-05-18	Nat Genet	Genome-wide association study identifies 32 novel breast cancer susceptibility loci from overall and subtype-specific analyses	0	0	1	0	8602	FALSE
GCST007728_overall	Epithelial ovarian cancer	ovary	3,238 East Asian ancestry cases, 4,083 East Asian ancestry controls	CHI	11595112	TRUE	30898391	2019-03-19	Gynecol Oncol	Genome-wide association studies identify susceptibility loci for epithelial ovarian cancer in east Asian women.	0	1	0	0	3238	FALSE
GCST007728_clearcell	Epithelial ovarian cancer	ovary	3,238 East Asian ancestry cases, 4,083 East Asian ancestry controls	CHI	11595112	TRUE	30898391	2019-03-19	Gynecol Oncol	Genome-wide association studies identify susceptibility loci for epithelial ovarian cancer in east Asian women.	0	1	0	0	3238	FALSE
GCST007728_endometrioid	Epithelial ovarian cancer	ovary	3,238 East Asian ancestry cases, 4,083 East Asian ancestry controls	CHI	11595112	TRUE	30898391	2019-03-19	Gynecol Oncol	Genome-wide association studies identify susceptibility loci for epithelial ovarian cancer in east Asian women.	0	1	0	0	3238	FALSE
GCST007728_lmp	Epithelial ovarian cancer	ovary	3,238 East Asian ancestry cases, 4,083 East Asian ancestry controls	CHI	11595112	TRUE	30898391	2019-03-19	Gynecol Oncol	Genome-wide association studies identify susceptibility loci for epithelial ovarian cancer in east Asian women.	0	1	0	0	3238	FALSE
GCST007728_mucinous_all	Epithelial ovarian cancer	ovary	3,238 East Asian ancestry cases, 4,083 East Asian ancestry controls	CHI	11595112	TRUE	30898391	2019-03-19	Gynecol Oncol	Genome-wide association studies identify susceptibility loci for epithelial ovarian cancer in east Asian women.	0	1	0	0	3238	FALSE
GCST007728_ser_lg_lmp	Epithelial ovarian cancer	ovary	3,238 East Asian ancestry cases, 4,083 East Asian ancestry controls	CHI	11595112	TRUE	30898391	2019-03-19	Gynecol Oncol	Genome-wide association studies identify susceptibility loci for epithelial ovarian cancer in east Asian women.	0	1	0	0	3238	FALSE
GCST007728_serous	Epithelial ovarian cancer	ovary	3,238 East Asian ancestry cases, 4,083 East Asian ancestry controls	CHI	11595112	TRUE	30898391	2019-03-19	Gynecol Oncol	Genome-wide association studies identify susceptibility loci for epithelial ovarian cancer in east Asian women.	0	1	0	0	3238	FALSE
GCST007728_serous_hg	Epithelial ovarian cancer	ovary	3,238 East Asian ancestry cases, 4,083 East Asian ancestry controls	CHI	11595112	TRUE	30898391	2019-03-19	Gynecol Oncol	Genome-wide association studies identify susceptibility loci for epithelial ovarian cancer in east Asian women.	0	1	0	0	3238	FALSE
GCST004417	Ovarian clear cell cancer	ovary	1,366 European ancestry cases, 40,941 European ancestry controls	EUR	11595112	TRUE	28346442	2017-03-27	Nat Genet	Identification of 12 new susceptibility loci for different histotypes of epithelial ovarian cancer.	0	0	1	0	1366	FALSE
GCST004418	Endometrioid ovarian cancer	ovary	2,810 European ancestry cases, 40,941 European ancestry controls	EUR	11595112	TRUE	28346442	2017-03-27	Nat Genet	Identification of 12 new susceptibility loci for different histotypes of epithelial ovarian cancer.	0	0	1	0	2810	FALSE
GCST004419_mucinous	Mucinous ovarian carcinoma	ovary	2,566 European ancestry cases, 40,941 European ancestry controls	EUR	11595112	TRUE	28346442	2017-03-27	Nat Genet	Identification of 12 new susceptibility loci for different histotypes of epithelial ovarian cancer.	0	0	1	0	2566	FALSE
GCST004419_mucinous_all	Mucinous ovarian carcinoma	ovary	2,566 European ancestry cases, 40,941 European ancestry controls	EUR	11595112	TRUE	28346442	2017-03-27	Nat Genet	Identification of 12 new susceptibility loci for different histotypes of epithelial ovarian cancer.	0	0	1	0	2566	FALSE
GCST004419_mucinous_lmp	Mucinous ovarian carcinoma	ovary	2,566 European ancestry cases, 40,941 European ancestry controls	EUR	11595112	TRUE	28346442	2017-03-27	Nat Genet	Identification of 12 new susceptibility loci for different histotypes of epithelial ovarian cancer.	0	0	1	0	2566	FALSE
GCST004461	Low-grade serous ovarian cancer	ovary	1,012 European ancestry cases, 40,941 European ancestry controls	EUR	11595112	TRUE	28346442	2017-03-27	Nat Genet	Identification of 12 new susceptibility loci for different histotypes of epithelial ovarian cancer.	0	0	1	0	1012	FALSE
GCST004462_overall	Epithelial ovarian cancer	ovary	16,924 European ancestry cases,Â 68,502 European ancestry controls	EUR	11595112	TRUE	28346442	2017-03-27	Nat Genet	Identification of 12 new susceptibility loci for different histotypes of epithelial ovarian cancer.	0	0	1	0	16924	FALSE
GCST004462_lmp	Epithelial ovarian cancer	ovary	16,924 European ancestry cases,Â 68,502 European ancestry controls	EUR	11595112	TRUE	28346442	2017-03-27	Nat Genet	Identification of 12 new susceptibility loci for different histotypes of epithelial ovarian cancer.	0	0	1	0	16924	FALSE
GCST004480	High-grade serous ovarian cancer	ovary	13,037 European ancestry cases,Â 40,941 European ancestry controls	EUR	11595112	TRUE	28346442	2017-03-27	Nat Genet	Identification of 12 new susceptibility loci for different histotypes of epithelial ovarian cancer.	0	0	1	0	13037	FALSE
GCST004478	Serous invasive ovarian cancer	ovary	14,049 European ancestry cases,Â 40,941 European ancestry controls	EUR	11595112	TRUE	28346442	2017-03-27	Nat Genet	Identification of 12 new susceptibility loci for different histotypes of epithelial ovarian cancer.	0	0	1	0	14049	FALSE
GCST004479	Serous borderline ovarian cancer	ovary	1,954 European ancestry cases, 40,941 European ancestry controls	EUR	11595112	TRUE	28346442	2017-03-27	Nat Genet	Identification of 12 new susceptibility loci for different histotypes of epithelial ovarian cancer.	0	0	1	0	1954	FALSE
GCST004481	Low-grade serous and serous borderline ovarian cancer	ovary	2,966 European ancestry cases, 40,941 European ancestry controls	EUR	11595112	TRUE	28346442	2017-03-27	Nat Genet	Identification of 12 new susceptibility loci for different histotypes of epithelial ovarian cancer.	0	0	1	0	2966	FALSE
GCST90102435	Incident hormone-sensitive cancer	pancancer	7,038 White ancestry cases, 223,207 White ancestry controls	EUR	NA	TRUE	35729236	2022-06-21	Commun Biol	Considering hormone-sensitive cancers as a single disease in the UK biobank reveals shared aetiology.	0	0	1	0	7038	FALSE
