## Supplemental Table 2 for "Co-expression in tissue-specific gene networks links genes in cancer-susceptibility loci to known somatic driver genes"

### Sheet: Sheet1
symbol	dataset	my_cancer_type	ensmbl	is_oncogene	is_tumor_suppressor	COSMIC_CGC_Tier1	is_germline_and_somatic
A1CF	COSMIC CGC	skin	ENSG00000148584			FALSE
ACSL3	COSMIC CGC	prostate	ENSG00000123983			TRUE
ACVR2A	COSMIC CGC	colorectal	ENSG00000121989		TRUE	TRUE
AKT1	COSMIC CGC	breast	ENSG00000142208	TRUE		TRUE
AKT1	COSMIC CGC	colorectal	ENSG00000142208	TRUE		TRUE
ALK	COSMIC CGC	skin	ENSG00000171094			FALSE
APC	COSMIC CGC	colorectal	ENSG00000134982		TRUE	TRUE	TRUE
AR	COSMIC CGC	prostate	ENSG00000169083	TRUE		TRUE	TRUE
ARHGAP5	COSMIC CGC	colorectal	ENSG00000100852	TRUE		FALSE
ARHGEF10	COSMIC CGC	colorectal	ENSG00000104728		TRUE	FALSE
ARID1A	COSMIC CGC	breast	ENSG00000117713		TRUE	TRUE
ARID1B	COSMIC CGC	breast	ENSG00000049618		TRUE	TRUE
ASXL2	COSMIC CGC	skin	ENSG00000143970			FALSE
ATF1	COSMIC CGC	skin	ENSG00000123268	TRUE		TRUE
AXIN1	COSMIC CGC	colorectal	ENSG00000103126		TRUE	TRUE
AXIN1	COSMIC CGC	prostate	ENSG00000103126		TRUE	TRUE
AXIN2	COSMIC CGC	colorectal	ENSG00000168646		TRUE	TRUE	TRUE
B2M	COSMIC CGC	skin	ENSG00000166710			FALSE
B2M	COSMIC CGC	colorectal	ENSG00000166710		TRUE	TRUE
BAP1	COSMIC CGC	skin	ENSG00000163930			FALSE
BAP1	COSMIC CGC	breast	ENSG00000163930		TRUE	TRUE	TRUE
BARD1	COSMIC CGC	breast	ENSG00000138376		TRUE	TRUE	TRUE
BAX	COSMIC CGC	colorectal	ENSG00000087088		TRUE	TRUE
BAZ1A	COSMIC CGC	colorectal	ENSG00000198604		TRUE	FALSE
BCL2L12	COSMIC CGC	skin	ENSG00000126453			FALSE
BCL9L	COSMIC CGC	colorectal	ENSG00000186174	TRUE	TRUE	TRUE
BCLAF1	COSMIC CGC	skin	ENSG00000029363			FALSE
BIRC6	COSMIC CGC	skin	ENSG00000115760			FALSE
BMP5	COSMIC CGC	skin	ENSG00000112175			FALSE
BRAF	COSMIC CGC	skin	ENSG00000157764			FALSE
BRAF	COSMIC CGC	colorectal	ENSG00000157764	TRUE		TRUE
BRAF	COSMIC CGC	prostate	ENSG00000157764	TRUE		TRUE
BRCA2	COSMIC CGC	breast	ENSG00000139618		TRUE	TRUE	TRUE
CANT1	COSMIC CGC	prostate	ENSG00000171302			TRUE
CASP8	COSMIC CGC	breast	ENSG00000064012		TRUE	TRUE
CCND1	COSMIC CGC	breast	ENSG00000110092	TRUE		TRUE
CD209	COSMIC CGC	prostate	ENSG00000090659			FALSE
CDH1	COSMIC CGC	breast	ENSG00000039068		TRUE	TRUE	TRUE
CDH10	COSMIC CGC	skin	ENSG00000040731			FALSE
CDH17	COSMIC CGC	skin	ENSG00000079112			FALSE
CDKN1B	COSMIC CGC	breast	ENSG00000111276		TRUE	TRUE	TRUE
CDKN2A	COSMIC CGC	skin	ENSG00000147889			FALSE
CEP89	COSMIC CGC	skin	ENSG00000121289			FALSE
CHD2	COSMIC CGC	skin	ENSG00000173575			FALSE
CHD2	COSMIC CGC	colorectal	ENSG00000173575		TRUE	FALSE
CLIP1	COSMIC CGC	skin	ENSG00000130779			FALSE
CNBD1	COSMIC CGC	colorectal	ENSG00000176571			FALSE
CNTNAP2	COSMIC CGC	skin	ENSG00000174469			FALSE
COL1A1	COSMIC CGC	skin	ENSG00000108821			TRUE
CREB1	COSMIC CGC	skin	ENSG00000118260	TRUE		TRUE
CRNKL1	COSMIC CGC	skin	ENSG00000101343			FALSE
CTCF	COSMIC CGC	breast	ENSG00000102974		TRUE	TRUE
CTNNB1	COSMIC CGC	colorectal	ENSG00000168036	TRUE		TRUE
CTNND1	COSMIC CGC	colorectal	ENSG00000198561			FALSE
CTNND2	COSMIC CGC	prostate	ENSG00000169862	TRUE		FALSE
CUX1	COSMIC CGC	skin	ENSG00000257923			FALSE
CUX1	COSMIC CGC	colorectal	ENSG00000257923	TRUE	TRUE	TRUE
CYLD	COSMIC CGC	skin	ENSG00000083799		TRUE	TRUE	TRUE
CYP2C8	COSMIC CGC	skin	ENSG00000138115			FALSE
CYSLTR2	COSMIC CGC	skin	ENSG00000152207			FALSE
DCAF12L2	COSMIC CGC	colorectal	ENSG00000198354			FALSE
DCC	COSMIC CGC	colorectal	ENSG00000187323			FALSE
DCC	COSMIC CGC	skin	ENSG00000187323			FALSE
DCTN1	COSMIC CGC	skin	ENSG00000204843			FALSE
DDX5	COSMIC CGC	prostate	ENSG00000108654	TRUE		TRUE
EIF1AX	COSMIC CGC	skin	ENSG00000173674			FALSE
EIF3E	COSMIC CGC	colorectal	ENSG00000104408		TRUE	TRUE
ELK4	COSMIC CGC	prostate	ENSG00000158711	TRUE		TRUE
EP300	COSMIC CGC	colorectal	ENSG00000100393		TRUE	TRUE
EP300	COSMIC CGC	breast	ENSG00000100393		TRUE	TRUE
EPHA3	COSMIC CGC	colorectal	ENSG00000044524			FALSE
EPHA3	COSMIC CGC	skin	ENSG00000044524			FALSE
EPHA7	COSMIC CGC	colorectal	ENSG00000135333			FALSE
EPHA7	COSMIC CGC	skin	ENSG00000135333			FALSE
ERBB2	COSMIC CGC	breast	ENSG00000141736	TRUE		TRUE
ERBB3	COSMIC CGC	colorectal	ENSG00000065361	TRUE		TRUE
ERBB3	COSMIC CGC	skin	ENSG00000065361	TRUE		TRUE
ERBB4	COSMIC CGC	skin	ENSG00000178568			FALSE
ERC1	COSMIC CGC	skin	ENSG00000082805			FALSE
ERG	COSMIC CGC	prostate	ENSG00000157554	TRUE		TRUE
ESR1	COSMIC CGC	breast	ENSG00000091831	TRUE	TRUE	TRUE
ETV1	COSMIC CGC	prostate	ENSG00000006468	TRUE		TRUE
ETV4	COSMIC CGC	prostate	ENSG00000175832	TRUE		TRUE
ETV5	COSMIC CGC	prostate	ENSG00000244405	TRUE		TRUE
ETV6	COSMIC CGC	breast	ENSG00000139083		TRUE	TRUE
EWSR1	COSMIC CGC	skin	ENSG00000182944	TRUE		TRUE
FAM47C	COSMIC CGC	skin	ENSG00000198173			FALSE
FAS	COSMIC CGC	skin	ENSG00000026103		TRUE	TRUE
FAT3	COSMIC CGC	colorectal	ENSG00000165323			FALSE
FAT4	COSMIC CGC	skin	ENSG00000196159			FALSE
FBLN2	COSMIC CGC	breast	ENSG00000163520		TRUE	FALSE
FBLN2	COSMIC CGC	colorectal	ENSG00000163520		TRUE	FALSE
FBXW7	COSMIC CGC	colorectal	ENSG00000109670		TRUE	TRUE
FLNA	COSMIC CGC	breast	ENSG00000196924			FALSE
FOXA1	COSMIC CGC	breast	ENSG00000129514	TRUE		TRUE
FOXA1	COSMIC CGC	prostate	ENSG00000129514	TRUE		TRUE
FUS	COSMIC CGC	skin	ENSG00000089280		TRUE	TRUE
GATA3	COSMIC CGC	breast	ENSG00000107485	TRUE	TRUE	TRUE
GLI1	COSMIC CGC	colorectal	ENSG00000111087	TRUE		FALSE
GNA11	COSMIC CGC	skin	ENSG00000088256			FALSE
GNAQ	COSMIC CGC	skin	ENSG00000156052			FALSE
GOLGA5	COSMIC CGC	skin	ENSG00000066455			FALSE
GRIN2A	COSMIC CGC	skin	ENSG00000183454			FALSE
GRIN2A	COSMIC CGC	colorectal	ENSG00000183454		TRUE	TRUE
GRM3	COSMIC CGC	skin	ENSG00000198822			FALSE
HERPUD1	COSMIC CGC	prostate	ENSG00000051108			TRUE
HIF1A	COSMIC CGC	colorectal	ENSG00000100644	TRUE		TRUE
HLA-A	COSMIC CGC	skin	ENSG00000206503			FALSE
HMGN2P46	COSMIC CGC	prostate				FALSE
HNRNPA2B1	COSMIC CGC	prostate	ENSG00000122566	TRUE		TRUE
IRS4	COSMIC CGC	skin	ENSG00000133124			FALSE
IRS4	COSMIC CGC	breast	ENSG00000133124	TRUE	TRUE	TRUE
ISX	COSMIC CGC	skin	ENSG00000175329			FALSE
ITGAV	COSMIC CGC	colorectal	ENSG00000138448			FALSE
KEAP1	COSMIC CGC	breast	ENSG00000079999		TRUE	TRUE
KIF5B	COSMIC CGC	skin	ENSG00000170759			FALSE
KIT	COSMIC CGC	skin	ENSG00000157404			FALSE
KLF6	COSMIC CGC	prostate	ENSG00000067082		TRUE	TRUE
KLK2	COSMIC CGC	prostate	ENSG00000167751			TRUE
KRAS	COSMIC CGC	colorectal	ENSG00000133703	TRUE		TRUE
LARP4B	COSMIC CGC	colorectal	ENSG00000107929		TRUE	FALSE
LATS1	COSMIC CGC	skin	ENSG00000131023		TRUE	TRUE
LEPROTL1	COSMIC CGC	colorectal	ENSG00000104660		TRUE	FALSE
LMNA	COSMIC CGC	skin	ENSG00000160789			FALSE
LSM14A	COSMIC CGC	skin	ENSG00000257103			FALSE
MACC1	COSMIC CGC	colorectal	ENSG00000183742	TRUE		FALSE
MAP2K1	COSMIC CGC	skin	ENSG00000169032			FALSE
MAP2K1	COSMIC CGC	colorectal	ENSG00000169032	TRUE		TRUE
MAP2K2	COSMIC CGC	skin	ENSG00000126934			FALSE
MAP2K4	COSMIC CGC	breast	ENSG00000065559	TRUE	TRUE	TRUE
MAP2K4	COSMIC CGC	colorectal	ENSG00000065559	TRUE	TRUE	TRUE
MAP3K1	COSMIC CGC	breast	ENSG00000095015	TRUE	TRUE	TRUE
MAP3K13	COSMIC CGC	breast	ENSG00000073803	TRUE	TRUE	TRUE
MAX	COSMIC CGC	colorectal	ENSG00000125952		TRUE	TRUE	TRUE
MDM2	COSMIC CGC	colorectal	ENSG00000135679	TRUE		TRUE
MED12	COSMIC CGC	breast	ENSG00000184634		TRUE	TRUE
MITF	COSMIC CGC	skin	ENSG00000187098			FALSE
MLH1	COSMIC CGC	colorectal	ENSG00000076242		TRUE	TRUE	TRUE
MSH2	COSMIC CGC	colorectal	ENSG00000095002		TRUE	TRUE	TRUE
MSH6	COSMIC CGC	colorectal	ENSG00000116062		TRUE	TRUE	TRUE
MUC16	COSMIC CGC	skin	ENSG00000181143			FALSE
MYO5A	COSMIC CGC	skin	ENSG00000197535			FALSE
NBEA	COSMIC CGC	colorectal	ENSG00000172915			FALSE
NCOR1	COSMIC CGC	breast	ENSG00000141027		TRUE	TRUE
NCOR2	COSMIC CGC	prostate	ENSG00000196498		TRUE	TRUE
NDRG1	COSMIC CGC	prostate	ENSG00000104419		TRUE	TRUE
NFKBIE	COSMIC CGC	skin	ENSG00000146232			FALSE
NOTCH1	COSMIC CGC	breast	ENSG00000148400	TRUE	TRUE	TRUE
NOTCH1	COSMIC CGC	skin	ENSG00000148400	TRUE	TRUE	TRUE
NRAS	COSMIC CGC	skin	ENSG00000213281			FALSE
NTRK1	COSMIC CGC	skin	ENSG00000198400			FALSE
NTRK3	COSMIC CGC	breast	ENSG00000140538	TRUE		TRUE
PBRM1	COSMIC CGC	breast	ENSG00000163939		TRUE	TRUE
PCBP1	COSMIC CGC	colorectal	ENSG00000169564			FALSE
PDGFB	COSMIC CGC	skin	ENSG00000100311	TRUE		TRUE
PIK3CA	COSMIC CGC	colorectal	ENSG00000121879	TRUE		TRUE
PIK3CA	COSMIC CGC	breast	ENSG00000121879	TRUE		TRUE
PIK3R1	COSMIC CGC	colorectal	ENSG00000145675		TRUE	TRUE
POLD1	COSMIC CGC	colorectal	ENSG00000062822		TRUE	TRUE	TRUE
POLE	COSMIC CGC	colorectal	ENSG00000177084		TRUE	TRUE	TRUE
POLE	COSMIC CGC	skin	ENSG00000177084		TRUE	TRUE	TRUE
POLG	COSMIC CGC	colorectal	ENSG00000140521		TRUE	FALSE
PPFIBP1	COSMIC CGC	skin	ENSG00000110841			FALSE
PPM1D	COSMIC CGC	breast	ENSG00000170836	TRUE		TRUE
PPP6C	COSMIC CGC	skin	ENSG00000119414			FALSE
PRDM2	COSMIC CGC	colorectal	ENSG00000116731		TRUE	FALSE
PREX2	COSMIC CGC	skin	ENSG00000046889			FALSE
PRPF40B	COSMIC CGC	skin	ENSG00000110844			FALSE
PRPF40B	COSMIC CGC	colorectal	ENSG00000110844			FALSE
PTCH1	COSMIC CGC	skin	ENSG00000185920		TRUE	TRUE	TRUE
PTEN	COSMIC CGC	prostate	ENSG00000171862		TRUE	TRUE	TRUE
PTPRK	COSMIC CGC	colorectal	ENSG00000152894		TRUE	TRUE
PTPRT	COSMIC CGC	colorectal	ENSG00000196090		TRUE	TRUE
PTPRT	COSMIC CGC	skin	ENSG00000196090			FALSE
PWWP2A	COSMIC CGC	skin	ENSG00000170234			FALSE
QKI	COSMIC CGC	colorectal	ENSG00000112531	TRUE	TRUE	TRUE
RAC1	COSMIC CGC	skin	ENSG00000136238			FALSE
RAD17	COSMIC CGC	colorectal	ENSG00000152942		TRUE	FALSE
RAD21	COSMIC CGC	colorectal	ENSG00000164754	TRUE	TRUE	TRUE
RAF1	COSMIC CGC	prostate	ENSG00000132155	TRUE		TRUE
RB1	COSMIC CGC	breast	ENSG00000139687		TRUE	TRUE	TRUE
RET	COSMIC CGC	skin	ENSG00000165731			FALSE
RGS7	COSMIC CGC	skin	ENSG00000182901			FALSE
ROBO2	COSMIC CGC	colorectal	ENSG00000185008		TRUE	FALSE
ROBO2	COSMIC CGC	skin	ENSG00000185008			FALSE
ROS1	COSMIC CGC	skin	ENSG00000047936			FALSE
RSPO2	COSMIC CGC	colorectal	ENSG00000147655		TRUE	TRUE
RSPO3	COSMIC CGC	colorectal	ENSG00000146374	TRUE		TRUE
S100A7	COSMIC CGC	skin	ENSG00000143556			FALSE
SALL4	COSMIC CGC	colorectal	ENSG00000101115	TRUE		TRUE
SALL4	COSMIC CGC	breast	ENSG00000101115	TRUE		TRUE
SALL4	COSMIC CGC	prostate	ENSG00000101115	TRUE		TRUE
SALL4	COSMIC CGC	skin	ENSG00000101115			FALSE
SETD1B	COSMIC CGC	colorectal	ENSG00000139718		TRUE	FALSE
SFRP4	COSMIC CGC	colorectal	ENSG00000106483		TRUE	TRUE
SFRP4	COSMIC CGC	skin	ENSG00000106483			FALSE
SHTN1	COSMIC CGC	skin	ENSG00000187164			FALSE
SIRPA	COSMIC CGC	colorectal	ENSG00000198053		TRUE	FALSE
SKI	COSMIC CGC	skin	ENSG00000157933			FALSE
SLC45A3	COSMIC CGC	prostate	ENSG00000158715			TRUE
SMAD2	COSMIC CGC	colorectal	ENSG00000175387		TRUE	TRUE
SMAD3	COSMIC CGC	colorectal	ENSG00000166949		TRUE	TRUE
SMAD4	COSMIC CGC	colorectal	ENSG00000141646		TRUE	TRUE	TRUE
SMARCD1	COSMIC CGC	breast	ENSG00000066117		TRUE	TRUE
SMO	COSMIC CGC	skin	ENSG00000128602	TRUE		TRUE
SPOP	COSMIC CGC	prostate	ENSG00000121067		TRUE	TRUE	TRUE
SRC	COSMIC CGC	colorectal	ENSG00000197122	TRUE		TRUE
STAG1	COSMIC CGC	colorectal	ENSG00000118007		TRUE	FALSE
STAG2	COSMIC CGC	skin	ENSG00000101972			FALSE
STAT5B	COSMIC CGC	skin	ENSG00000173757	TRUE	TRUE	TRUE
TBL1XR1	COSMIC CGC	colorectal	ENSG00000177565	TRUE	TRUE	TRUE
TBX3	COSMIC CGC	breast	ENSG00000135111	TRUE	TRUE	TRUE
TBX3	COSMIC CGC	colorectal	ENSG00000135111	TRUE	TRUE	TRUE
TBX3	COSMIC CGC	skin	ENSG00000135111	TRUE	TRUE	TRUE
TCF7L2	COSMIC CGC	colorectal	ENSG00000148737	TRUE		TRUE
TERT	COSMIC CGC	skin	ENSG00000164362	TRUE	TRUE	TRUE	TRUE
TGFBR2	COSMIC CGC	colorectal	ENSG00000163513		TRUE	TRUE	TRUE
TMPRSS2	COSMIC CGC	prostate	ENSG00000184012			TRUE
TNC	COSMIC CGC	skin	ENSG00000041982			FALSE
TP53	COSMIC CGC	breast	ENSG00000141510	TRUE	TRUE	TRUE	TRUE
TP53	COSMIC CGC	colorectal	ENSG00000141510	TRUE	TRUE	TRUE	TRUE
TP53	COSMIC CGC	skin	ENSG00000141510			FALSE
TPM3	COSMIC CGC	skin	ENSG00000143549			FALSE
TRRAP	COSMIC CGC	skin	ENSG00000196367			FALSE
UBR5	COSMIC CGC	colorectal	ENSG00000104517	TRUE		TRUE
USP44	COSMIC CGC	colorectal	ENSG00000136014		TRUE	FALSE
USP9X	COSMIC CGC	colorectal	ENSG00000124486			FALSE	TRUE
VTI1A	COSMIC CGC	colorectal	ENSG00000151532			FALSE
WDCP	COSMIC CGC	colorectal	ENSG00000163026			TRUE
WT1	COSMIC CGC	skin	ENSG00000184937	TRUE	TRUE	TRUE	TRUE
ZCCHC8	COSMIC CGC	skin	ENSG00000033030			FALSE
ZEB1	COSMIC CGC	skin	ENSG00000148516			FALSE
ZFHX3	COSMIC CGC	prostate	ENSG00000140836		TRUE	TRUE
ZMYM3	COSMIC CGC	colorectal	ENSG00000147130		TRUE	FALSE
ZMYM3	COSMIC CGC	breast	ENSG00000147130		TRUE	FALSE
ZNF479	COSMIC CGC	prostate	ENSG00000185177			FALSE
ZNRF3	COSMIC CGC	colorectal	ENSG00000183579		TRUE	FALSE
ABL2	IntoGen	breast	ENSG00000143322	TRUE		FALSE
ACVR2A	IntoGen	colorectal	ENSG00000121989		TRUE	TRUE
ACVR2A	IntoGen	skin	ENSG00000121989		TRUE	FALSE
AFF1	IntoGen	skin	ENSG00000172493			FALSE
AFF3	IntoGen	breast	ENSG00000144218			FALSE
AKT1	IntoGen	breast	ENSG00000142208	TRUE		TRUE
AKT1	IntoGen	prostate	ENSG00000142208	TRUE		FALSE
AKT3	IntoGen	prostate	ENSG00000117020			FALSE
AKT3	IntoGen	skin	ENSG00000117020			FALSE
ALK	IntoGen	breast	ENSG00000171094	TRUE		FALSE
ALK	IntoGen	prostate	ENSG00000171094	TRUE		FALSE
AMER1	IntoGen	colorectal	ENSG00000184675		TRUE	FALSE
APC	IntoGen	colorectal	ENSG00000134982		TRUE	TRUE	TRUE
APC	IntoGen	skin	ENSG00000134982		TRUE	FALSE
APC	IntoGen	prostate	ENSG00000134982		TRUE	FALSE
AR	IntoGen	prostate	ENSG00000169083	TRUE		TRUE	TRUE
ARHGEF10	IntoGen	skin	ENSG00000104728			FALSE
ARHGEF10L	IntoGen	skin	ENSG00000074964		TRUE	FALSE
ARHGEF12	IntoGen	breast	ENSG00000196914	TRUE		FALSE
ARID1A	IntoGen	breast	ENSG00000117713		TRUE	TRUE
ARID1A	IntoGen	colorectal	ENSG00000117713		TRUE	FALSE
ARID1A	IntoGen	prostate	ENSG00000117713		TRUE	FALSE
ARID1A	IntoGen	skin	ENSG00000117713		TRUE	FALSE
ARID1B	IntoGen	breast	ENSG00000049618		TRUE	TRUE
ARID1B	IntoGen	colorectal	ENSG00000049618		TRUE	FALSE
ARID2	IntoGen	skin	ENSG00000189079		TRUE	FALSE
ASXL1	IntoGen	breast	ENSG00000171456		TRUE	FALSE
ASXL1	IntoGen	prostate	ENSG00000171456		TRUE	FALSE
ATM	IntoGen	breast	ENSG00000149311		TRUE	FALSE
ATM	IntoGen	colorectal	ENSG00000149311		TRUE	FALSE
ATM	IntoGen	prostate	ENSG00000149311		TRUE	FALSE
ATR	IntoGen	skin	ENSG00000175054			FALSE
BAP1	IntoGen	breast	ENSG00000163930		TRUE	TRUE	TRUE
BAP1	IntoGen	skin	ENSG00000163930			FALSE
BCL2L12	IntoGen	skin	ENSG00000126453			FALSE
BCL9	IntoGen	colorectal	ENSG00000116128	TRUE		FALSE
BCL9L	IntoGen	colorectal	ENSG00000186174	TRUE		TRUE
BCLAF1	IntoGen	skin	ENSG00000029363			FALSE
BCOR	IntoGen	colorectal	ENSG00000183337		TRUE	FALSE
BCORL1	IntoGen	colorectal	ENSG00000085185		TRUE	FALSE
BIRC6	IntoGen	colorectal	ENSG00000115760			FALSE
BMPR1A	IntoGen	colorectal	ENSG00000107779		TRUE	FALSE
BRAF	IntoGen	breast	ENSG00000157764	TRUE		FALSE
BRAF	IntoGen	skin	ENSG00000157764			FALSE
BRAF	IntoGen	colorectal	ENSG00000157764	TRUE		TRUE
BRAF	IntoGen	prostate	ENSG00000157764	TRUE		TRUE
BRCA1	IntoGen	breast	ENSG00000012048		TRUE	FALSE
BRCA2	IntoGen	breast	ENSG00000139618		TRUE	TRUE	TRUE
BRCA2	IntoGen	skin	ENSG00000139618			FALSE
BRCA2	IntoGen	colorectal	ENSG00000139618		TRUE	FALSE
BRCA2	IntoGen	prostate	ENSG00000139618		TRUE	FALSE
BRD4	IntoGen	prostate	ENSG00000141867	TRUE		FALSE
BRD7	IntoGen	skin	ENSG00000166164			FALSE
CACNA1D	IntoGen	breast	ENSG00000157388			FALSE
CARD11	IntoGen	colorectal	ENSG00000198286	TRUE		FALSE
CASP8	IntoGen	breast	ENSG00000064012		TRUE	TRUE
CASP8	IntoGen	skin	ENSG00000064012		TRUE	FALSE
CASZ1	IntoGen	prostate	ENSG00000130940		TRUE	FALSE
CBFB	IntoGen	breast	ENSG00000067955	TRUE		FALSE
CCDC6	IntoGen	colorectal	ENSG00000108091		TRUE	FALSE
CDH1	IntoGen	breast	ENSG00000039068		TRUE	TRUE	TRUE
CDH1	IntoGen	skin	ENSG00000039068		TRUE	FALSE
CDH11	IntoGen	skin	ENSG00000140937			FALSE
CDK12	IntoGen	skin	ENSG00000167258			FALSE
CDK12	IntoGen	prostate	ENSG00000167258		TRUE	FALSE
CDK4	IntoGen	skin	ENSG00000135446			FALSE
CDKN1B	IntoGen	breast	ENSG00000111276		TRUE	TRUE	TRUE
CDKN1B	IntoGen	prostate	ENSG00000111276		TRUE	FALSE
CDKN2A	IntoGen	breast	ENSG00000147889		TRUE	FALSE
CDKN2A	IntoGen	skin	ENSG00000147889		TRUE	FALSE
CLIP1	IntoGen	colorectal	ENSG00000130779		TRUE	FALSE
CLTC	IntoGen	breast	ENSG00000141367	TRUE		FALSE
CNOT3	IntoGen	prostate	ENSG00000088038	TRUE		FALSE
CNOT9	IntoGen	skin	ENSG00000144580			FALSE
COL1A1	IntoGen	skin	ENSG00000108821	TRUE		TRUE
CPEB3	IntoGen	skin	ENSG00000107864	TRUE		FALSE
CREBBP	IntoGen	breast	ENSG00000005339		TRUE	FALSE
CREBBP	IntoGen	skin	ENSG00000005339		TRUE	FALSE
CRNKL1	IntoGen	skin	ENSG00000101343			FALSE
CTCF	IntoGen	breast	ENSG00000102974		TRUE	TRUE
CTNNB1	IntoGen	colorectal	ENSG00000168036	TRUE		TRUE
CTNNB1	IntoGen	prostate	ENSG00000168036	TRUE		FALSE
CTNNB1	IntoGen	skin	ENSG00000168036	TRUE		FALSE
CUL3	IntoGen	prostate	ENSG00000036257		TRUE	FALSE
CUX1	IntoGen	breast	ENSG00000257923			FALSE
CUX1	IntoGen	skin	ENSG00000257923			FALSE
CYP2C8	IntoGen	skin	ENSG00000138115			FALSE
CYSLTR2	IntoGen	skin	ENSG00000152207			FALSE
DCAF12L2	IntoGen	prostate	ENSG00000198354	TRUE		FALSE
DDX3X	IntoGen	breast	ENSG00000215301		TRUE	FALSE
DDX3X	IntoGen	skin	ENSG00000215301			FALSE
DICER1	IntoGen	colorectal	ENSG00000100697		TRUE	FALSE
DNMT3A	IntoGen	prostate	ENSG00000119772		TRUE	FALSE
DUSP16	IntoGen	colorectal	ENSG00000111266		TRUE	FALSE
EGFR	IntoGen	breast	ENSG00000146648	TRUE		FALSE
EGFR	IntoGen	colorectal	ENSG00000146648	TRUE		FALSE
EHD2	IntoGen	prostate	ENSG00000024422			FALSE
EIF1AX	IntoGen	prostate	ENSG00000173674		TRUE	FALSE
EIF1AX	IntoGen	skin	ENSG00000173674			FALSE
EIF3E	IntoGen	colorectal	ENSG00000104408	TRUE		TRUE
ELL	IntoGen	skin	ENSG00000105656			FALSE
ELN	IntoGen	breast	ENSG00000049540			FALSE
ENPEP	IntoGen	colorectal	ENSG00000138792			FALSE
EP300	IntoGen	colorectal	ENSG00000100393		TRUE	TRUE
EPAS1	IntoGen	breast	ENSG00000116016	TRUE		FALSE
EPAS1	IntoGen	skin	ENSG00000116016	TRUE		FALSE
EPHA3	IntoGen	breast	ENSG00000044524			FALSE
EPHA3	IntoGen	skin	ENSG00000044524			FALSE
EPHA3	IntoGen	colorectal	ENSG00000044524			FALSE
EPHA3	IntoGen	prostate	ENSG00000044524			FALSE
EPS15	IntoGen	prostate	ENSG00000085832	TRUE		FALSE
ERBB2	IntoGen	breast	ENSG00000141736	TRUE		TRUE
ERBB2	IntoGen	colorectal	ENSG00000141736	TRUE		FALSE
ERBB3	IntoGen	breast	ENSG00000065361	TRUE		FALSE
ERBB3	IntoGen	colorectal	ENSG00000065361	TRUE		TRUE
ERBB3	IntoGen	prostate	ENSG00000065361	TRUE		FALSE
ERBB4	IntoGen	breast	ENSG00000178568		TRUE	FALSE
ERCC3	IntoGen	skin	ENSG00000163161			TRUE	TRUE
ERG	IntoGen	prostate	ENSG00000157554	TRUE		TRUE
ESR1	IntoGen	breast	ENSG00000091831	TRUE		TRUE
ESR1	IntoGen	skin	ENSG00000091831	TRUE		FALSE
ETV5	IntoGen	breast	ENSG00000244405	TRUE		FALSE
FAM174B	IntoGen	prostate	ENSG00000185442			FALSE
FANCD2	IntoGen	skin	ENSG00000144554			FALSE
FANCD2	IntoGen	colorectal	ENSG00000144554		TRUE	FALSE
FAT1	IntoGen	breast	ENSG00000083857		TRUE	FALSE
FAT1	IntoGen	prostate	ENSG00000083857		TRUE	FALSE
FAT1	IntoGen	skin	ENSG00000083857		TRUE	FALSE
FAT3	IntoGen	breast	ENSG00000165323			FALSE
FAT3	IntoGen	skin	ENSG00000165323			FALSE
FAT3	IntoGen	colorectal	ENSG00000165323			FALSE
FAT3	IntoGen	prostate	ENSG00000165323			FALSE
FAT4	IntoGen	breast	ENSG00000196159		TRUE	FALSE
FAT4	IntoGen	skin	ENSG00000196159		TRUE	FALSE
FAT4	IntoGen	colorectal	ENSG00000196159		TRUE	FALSE
FAT4	IntoGen	prostate	ENSG00000196159		TRUE	FALSE
FBLN1	IntoGen	colorectal	ENSG00000077942	TRUE		FALSE
FBXW7	IntoGen	breast	ENSG00000109670		TRUE	FALSE
FBXW7	IntoGen	colorectal	ENSG00000109670		TRUE	TRUE
FGFR1	IntoGen	prostate	ENSG00000077782	TRUE		FALSE
FGFR2	IntoGen	breast	ENSG00000066468	TRUE		FALSE
FLCN	IntoGen	colorectal	ENSG00000154803		TRUE	FALSE
FLT4	IntoGen	skin	ENSG00000037280			FALSE
FOXA1	IntoGen	breast	ENSG00000129514		TRUE	TRUE
FOXA1	IntoGen	prostate	ENSG00000129514		TRUE	TRUE
FOXP1	IntoGen	prostate	ENSG00000114861	TRUE		FALSE
GATA1	IntoGen	breast	ENSG00000102145	TRUE		FALSE
GATA3	IntoGen	breast	ENSG00000107485		TRUE	TRUE
GNA11	IntoGen	skin	ENSG00000088256			FALSE
GNAQ	IntoGen	skin	ENSG00000156052			FALSE
GNAS	IntoGen	breast	ENSG00000087460	TRUE		FALSE
GNAS	IntoGen	colorectal	ENSG00000087460	TRUE		FALSE
GRIN2A	IntoGen	breast	ENSG00000183454	TRUE		FALSE
GRIN2A	IntoGen	colorectal	ENSG00000183454	TRUE		TRUE
HGF	IntoGen	colorectal	ENSG00000019991	TRUE		FALSE
HIST1H3B	IntoGen	breast		TRUE		FALSE
HLA-A	IntoGen	skin	ENSG00000206503			FALSE
HOXC13	IntoGen	breast	ENSG00000123364	TRUE		FALSE
HOXD13	IntoGen	breast	ENSG00000128714		TRUE	FALSE
HRAS	IntoGen	breast	ENSG00000174775	TRUE		FALSE
HRAS	IntoGen	skin	ENSG00000174775	TRUE		FALSE
HRAS	IntoGen	colorectal	ENSG00000174775	TRUE		FALSE
HRAS	IntoGen	prostate	ENSG00000174775	TRUE		FALSE
HSP90AA1	IntoGen	breast	ENSG00000080824	TRUE		FALSE
HSP90AB1	IntoGen	skin	ENSG00000096384			FALSE
HSPG2	IntoGen	colorectal	ENSG00000142798			FALSE
HTRA2	IntoGen	colorectal	ENSG00000115317		TRUE	FALSE
IDH1	IntoGen	skin	ENSG00000138413			FALSE
IDH1	IntoGen	prostate	ENSG00000138413	TRUE		FALSE
IKZF1	IntoGen	skin	ENSG00000185811			FALSE
JAK1	IntoGen	prostate	ENSG00000162434			FALSE
JAK2	IntoGen	breast	ENSG00000096968			FALSE
KAT6A	IntoGen	prostate	ENSG00000083168			FALSE
KAT6B	IntoGen	breast	ENSG00000156650	TRUE		FALSE
KAT6B	IntoGen	prostate	ENSG00000156650	TRUE		FALSE
KDM5A	IntoGen	skin	ENSG00000073614			FALSE
KDM6A	IntoGen	breast	ENSG00000147050		TRUE	FALSE
KDM6A	IntoGen	prostate	ENSG00000147050		TRUE	FALSE
KDM6A	IntoGen	skin	ENSG00000147050		TRUE	FALSE
KDR	IntoGen	skin	ENSG00000128052	TRUE		FALSE
KIT	IntoGen	skin	ENSG00000157404			FALSE
KLF4	IntoGen	breast	ENSG00000136826	TRUE		FALSE
KMT2A	IntoGen	skin	ENSG00000118058		TRUE	FALSE
KMT2A	IntoGen	prostate	ENSG00000118058		TRUE	FALSE
KMT2C	IntoGen	breast	ENSG00000055609		TRUE	FALSE
KMT2C	IntoGen	skin	ENSG00000055609		TRUE	FALSE
KMT2C	IntoGen	colorectal	ENSG00000055609		TRUE	FALSE
KMT2C	IntoGen	prostate	ENSG00000055609		TRUE	FALSE
KMT2D	IntoGen	breast	ENSG00000167548		TRUE	FALSE
KMT2D	IntoGen	prostate	ENSG00000167548		TRUE	FALSE
KMT2D	IntoGen	skin	ENSG00000167548		TRUE	FALSE
KRAS	IntoGen	colorectal	ENSG00000133703	TRUE		TRUE
KRAS	IntoGen	breast	ENSG00000133703	TRUE		FALSE
KRAS	IntoGen	skin	ENSG00000133703			FALSE
KRAS	IntoGen	prostate	ENSG00000133703	TRUE		FALSE
LATS1	IntoGen	colorectal	ENSG00000131023		TRUE	FALSE
LATS1	IntoGen	skin	ENSG00000131023		TRUE	TRUE
LOX	IntoGen	colorectal	ENSG00000113083		TRUE	FALSE
LRP1B	IntoGen	breast	ENSG00000168702		TRUE	FALSE
LRP1B	IntoGen	skin	ENSG00000168702		TRUE	FALSE
LRP1B	IntoGen	colorectal	ENSG00000168702		TRUE	FALSE
LRP1B	IntoGen	prostate	ENSG00000168702		TRUE	FALSE
LZTR1	IntoGen	prostate	ENSG00000099949		TRUE	FALSE
MAP2K1	IntoGen	skin	ENSG00000169032			FALSE
MAP2K1	IntoGen	colorectal	ENSG00000169032	TRUE		TRUE
MAP2K4	IntoGen	breast	ENSG00000065559		TRUE	TRUE
MAP2K4	IntoGen	colorectal	ENSG00000065559		TRUE	TRUE
MAP3K1	IntoGen	breast	ENSG00000095015		TRUE	TRUE
MAP3K1	IntoGen	colorectal	ENSG00000095015		TRUE	FALSE
MAX	IntoGen	breast	ENSG00000125952	TRUE		FALSE
MDM4	IntoGen	breast	ENSG00000198625	TRUE		FALSE
MECOM	IntoGen	skin	ENSG00000085276	TRUE		FALSE
MECOM	IntoGen	prostate	ENSG00000085276	TRUE		FALSE
MED12	IntoGen	prostate	ENSG00000184634	TRUE		FALSE
MEN1	IntoGen	breast	ENSG00000133895		TRUE	FALSE
MLLT3	IntoGen	skin	ENSG00000171843			FALSE
MSN	IntoGen	skin	ENSG00000147065			FALSE
MTCP1	IntoGen	colorectal	ENSG00000214827	TRUE		FALSE
MTOR	IntoGen	breast	ENSG00000198793	TRUE		FALSE
MTOR	IntoGen	colorectal	ENSG00000198793	TRUE		FALSE
MYCN	IntoGen	skin	ENSG00000134323	TRUE		FALSE
MYH11	IntoGen	breast	ENSG00000133392	TRUE		FALSE
MYH11	IntoGen	prostate	ENSG00000133392	TRUE		FALSE
MYH11	IntoGen	skin	ENSG00000133392	TRUE		FALSE
MYH9	IntoGen	breast	ENSG00000100345	TRUE		FALSE
MYH9	IntoGen	colorectal	ENSG00000100345	TRUE		FALSE
MYH9	IntoGen	skin	ENSG00000100345	TRUE		FALSE
MYO5A	IntoGen	breast	ENSG00000197535			FALSE
NBEA	IntoGen	colorectal	ENSG00000172915			FALSE
NBEA	IntoGen	skin	ENSG00000172915			FALSE
NCOA1	IntoGen	breast	ENSG00000084676			FALSE
NCOR1	IntoGen	breast	ENSG00000141027		TRUE	TRUE
NCOR1	IntoGen	prostate	ENSG00000141027		TRUE	FALSE
NCOR2	IntoGen	breast	ENSG00000196498	TRUE		FALSE
NCOR2	IntoGen	colorectal	ENSG00000196498	TRUE		FALSE
NCOR2	IntoGen	prostate	ENSG00000196498	TRUE		TRUE
NF1	IntoGen	breast	ENSG00000196712		TRUE	FALSE
NF1	IntoGen	skin	ENSG00000196712			FALSE
NF1	IntoGen	colorectal	ENSG00000196712		TRUE	FALSE
NF2	IntoGen	skin	ENSG00000186575		TRUE	FALSE
NFKBIE	IntoGen	skin	ENSG00000146232			FALSE
NIN	IntoGen	breast	ENSG00000100503		TRUE	FALSE
NIN	IntoGen	colorectal	ENSG00000100503		TRUE	FALSE
NONO	IntoGen	breast	ENSG00000147140		TRUE	FALSE
NONO	IntoGen	skin	ENSG00000147140			FALSE
NOTCH1	IntoGen	skin	ENSG00000148400			TRUE
NOTCH2	IntoGen	breast	ENSG00000134250			FALSE
NOTCH2	IntoGen	prostate	ENSG00000134250			FALSE
NOTCH2	IntoGen	skin	ENSG00000134250			FALSE
NRAS	IntoGen	skin	ENSG00000213281			FALSE
NRAS	IntoGen	colorectal	ENSG00000213281	TRUE		FALSE
NRAS	IntoGen	prostate	ENSG00000213281	TRUE		FALSE
NTRK1	IntoGen	breast	ENSG00000198400	TRUE		FALSE
NUMA1	IntoGen	breast	ENSG00000137497	TRUE		FALSE
PARP4	IntoGen	colorectal	ENSG00000102699			FALSE
PBRM1	IntoGen	skin	ENSG00000163939			FALSE
PCBP1	IntoGen	colorectal	ENSG00000169564	TRUE		FALSE
PDCD1LG2	IntoGen	skin	ENSG00000197646			FALSE
PDGFRB	IntoGen	breast	ENSG00000113721	TRUE		FALSE
PIK3CA	IntoGen	breast	ENSG00000121879	TRUE		TRUE
PIK3CA	IntoGen	skin	ENSG00000121879	TRUE		FALSE
PIK3CA	IntoGen	colorectal	ENSG00000121879	TRUE		TRUE
PIK3CA	IntoGen	prostate	ENSG00000121879	TRUE		FALSE
PIK3CB	IntoGen	prostate	ENSG00000051382	TRUE		FALSE
PIK3R1	IntoGen	breast	ENSG00000145675		TRUE	FALSE
PLAG1	IntoGen	breast	ENSG00000181690	TRUE		FALSE
PLCB4	IntoGen	skin	ENSG00000101333			FALSE
PLCG1	IntoGen	colorectal	ENSG00000124181	TRUE		FALSE
PMS2	IntoGen	prostate	ENSG00000122512		TRUE	FALSE
POLD1	IntoGen	breast	ENSG00000062822	TRUE		FALSE
POLE	IntoGen	skin	ENSG00000177084			TRUE	TRUE
POLQ	IntoGen	skin	ENSG00000051341			FALSE
POT1	IntoGen	skin	ENSG00000128513			FALSE
PPM1D	IntoGen	skin	ENSG00000170836		TRUE	FALSE
PPP2R1A	IntoGen	colorectal	ENSG00000105568	TRUE		FALSE
PPP2R1A	IntoGen	skin	ENSG00000105568			FALSE
PPP6C	IntoGen	skin	ENSG00000119414		TRUE	FALSE
PRDM1	IntoGen	prostate	ENSG00000057657		TRUE	FALSE
PREX2	IntoGen	breast	ENSG00000046889	TRUE		FALSE
PREX2	IntoGen	skin	ENSG00000046889			FALSE
PREX2	IntoGen	prostate	ENSG00000046889	TRUE		FALSE
PRKCB	IntoGen	skin	ENSG00000166501			FALSE
PTCH1	IntoGen	skin	ENSG00000185920		TRUE	TRUE	TRUE
PTEN	IntoGen	breast	ENSG00000171862		TRUE	FALSE
PTEN	IntoGen	skin	ENSG00000171862			FALSE
PTEN	IntoGen	colorectal	ENSG00000171862		TRUE	FALSE
PTEN	IntoGen	prostate	ENSG00000171862		TRUE	TRUE	TRUE
PTPN11	IntoGen	colorectal	ENSG00000179295	TRUE		FALSE
PTPN13	IntoGen	breast	ENSG00000163629		TRUE	FALSE
PTPN14	IntoGen	skin	ENSG00000152104		TRUE	FALSE
PTPN6	IntoGen	skin	ENSG00000111679			FALSE
PTPRB	IntoGen	skin	ENSG00000127329			FALSE
PTPRC	IntoGen	skin	ENSG00000081237			FALSE
PTPRC	IntoGen	colorectal	ENSG00000081237	TRUE		FALSE
PTPRD	IntoGen	breast	ENSG00000153707	TRUE		FALSE
PTPRD	IntoGen	skin	ENSG00000153707			FALSE
PTPRD	IntoGen	prostate	ENSG00000153707	TRUE		FALSE
QKI	IntoGen	skin	ENSG00000112531			FALSE
RABEP1	IntoGen	skin	ENSG00000029725		TRUE	FALSE
RAC1	IntoGen	skin	ENSG00000136238			FALSE
RAF1	IntoGen	skin	ENSG00000132155			FALSE
RALGDS	IntoGen	skin	ENSG00000160271	TRUE		FALSE
RANBP2	IntoGen	prostate	ENSG00000153201		TRUE	FALSE
RARA	IntoGen	colorectal	ENSG00000131759	TRUE		FALSE
RB1	IntoGen	breast	ENSG00000139687		TRUE	TRUE	TRUE
RB1	IntoGen	skin	ENSG00000139687			FALSE
RB1	IntoGen	prostate	ENSG00000139687		TRUE	FALSE
RBFOX1	IntoGen	prostate	ENSG00000078328	TRUE		FALSE
RBM10	IntoGen	colorectal	ENSG00000182872		TRUE	FALSE
RET	IntoGen	skin	ENSG00000165731			FALSE
RGPD3	IntoGen	skin	ENSG00000153165			FALSE
RGS7	IntoGen	breast	ENSG00000182901		TRUE	FALSE
RHOA	IntoGen	prostate	ENSG00000067560	TRUE		FALSE
RHPN2	IntoGen	breast	ENSG00000131941			FALSE
RNF213	IntoGen	prostate	ENSG00000173821	TRUE		FALSE
RNF213	IntoGen	skin	ENSG00000173821	TRUE		FALSE
RNF43	IntoGen	colorectal	ENSG00000108375		TRUE	FALSE
RNF43	IntoGen	prostate	ENSG00000108375		TRUE	FALSE
RNF6	IntoGen	colorectal	ENSG00000127870		TRUE	FALSE
RUNX1	IntoGen	breast	ENSG00000159216			FALSE
RUNX1T1	IntoGen	prostate	ENSG00000079102			FALSE
RUNX1T1	IntoGen	skin	ENSG00000079102			FALSE
SALL4	IntoGen	breast	ENSG00000101115	TRUE		TRUE
SATB1	IntoGen	colorectal	ENSG00000182568	TRUE		FALSE
SETD2	IntoGen	skin	ENSG00000181555			FALSE
SETD2	IntoGen	prostate	ENSG00000181555		TRUE	FALSE
SF3B1	IntoGen	breast	ENSG00000115524	TRUE		FALSE
SF3B1	IntoGen	skin	ENSG00000115524			FALSE
SF3B1	IntoGen	prostate	ENSG00000115524	TRUE		FALSE
SIRPA	IntoGen	colorectal	ENSG00000198053		TRUE	FALSE
SLC45A3	IntoGen	skin	ENSG00000158715			FALSE
SMAD2	IntoGen	breast	ENSG00000175387		TRUE	FALSE
SMAD2	IntoGen	colorectal	ENSG00000175387		TRUE	TRUE
SMAD3	IntoGen	colorectal	ENSG00000166949		TRUE	TRUE
SMAD4	IntoGen	breast	ENSG00000141646		TRUE	FALSE
SMAD4	IntoGen	colorectal	ENSG00000141646		TRUE	TRUE	TRUE
SMAD4	IntoGen	prostate	ENSG00000141646		TRUE	FALSE
SMARCA1	IntoGen	prostate	ENSG00000102038		TRUE	FALSE
SMARCA4	IntoGen	colorectal	ENSG00000127616		TRUE	FALSE
SMARCD1	IntoGen	breast	ENSG00000066117			TRUE
SMO	IntoGen	skin	ENSG00000128602	TRUE		TRUE
SOX21	IntoGen	prostate	ENSG00000125285		TRUE	FALSE
SOX9	IntoGen	colorectal	ENSG00000125398		TRUE	FALSE
SPEN	IntoGen	breast	ENSG00000065526			FALSE
SPEN	IntoGen	prostate	ENSG00000065526			FALSE
SPOP	IntoGen	prostate	ENSG00000121067	TRUE		TRUE	TRUE
SRGAP3	IntoGen	skin	ENSG00000196220			FALSE
STAG2	IntoGen	skin	ENSG00000101972		TRUE	FALSE
STRN	IntoGen	prostate	ENSG00000115808			FALSE
SUZ12	IntoGen	prostate	ENSG00000178691	TRUE		FALSE
TBX3	IntoGen	breast	ENSG00000135111		TRUE	TRUE
TBX3	IntoGen	colorectal	ENSG00000135111		TRUE	TRUE
TCF7L2	IntoGen	colorectal	ENSG00000148737	TRUE		TRUE
TCIRG1	IntoGen	skin	ENSG00000110719			FALSE
TET1	IntoGen	skin	ENSG00000138336			FALSE
TGFBR2	IntoGen	colorectal	ENSG00000163513		TRUE	TRUE	TRUE
TGIF1	IntoGen	colorectal	ENSG00000177426		TRUE	FALSE
TOP1	IntoGen	skin	ENSG00000198900		TRUE	FALSE
TP53	IntoGen	colorectal	ENSG00000141510		TRUE	TRUE	TRUE
TP53	IntoGen	breast	ENSG00000141510		TRUE	TRUE	TRUE
TP53	IntoGen	skin	ENSG00000141510		TRUE	FALSE
TP53	IntoGen	prostate	ENSG00000141510		TRUE	FALSE
TRIM24	IntoGen	prostate	ENSG00000122779	TRUE		FALSE
TRRAP	IntoGen	skin	ENSG00000196367			FALSE
TSC2	IntoGen	skin	ENSG00000103197		TRUE	FALSE
U2AF1	IntoGen	prostate	ENSG00000160201	TRUE		FALSE
UBR5	IntoGen	skin	ENSG00000104517			FALSE
USP44	IntoGen	skin	ENSG00000136014		TRUE	FALSE
USP6	IntoGen	breast	ENSG00000129204	TRUE		FALSE
USP6	IntoGen	colorectal	ENSG00000129204	TRUE		FALSE
USP6	IntoGen	prostate	ENSG00000129204	TRUE		FALSE
WNK2	IntoGen	colorectal	ENSG00000165238			FALSE
XPO1	IntoGen	prostate	ENSG00000082898	TRUE		FALSE
ZBTB16	IntoGen	breast	ENSG00000109906			FALSE
ZBTB16	IntoGen	prostate	ENSG00000109906			FALSE
ZFHX3	IntoGen	breast	ENSG00000140836		TRUE	FALSE
ZFHX3	IntoGen	prostate	ENSG00000140836		TRUE	TRUE
ZFX	IntoGen	skin	ENSG00000005889			FALSE
ZNF429	IntoGen	prostate	ENSG00000197013		TRUE	FALSE
ZXDB	IntoGen	breast	ENSG00000198455		TRUE	FALSE
PIK3CA	Dietlein	breast	ENSG00000121879			TRUE
ESR1	Dietlein	breast	ENSG00000091831			TRUE
GATA3	Dietlein	breast	ENSG00000107485			TRUE
PTEN	Dietlein	breast	ENSG00000171862			FALSE
FOXA1	Dietlein	breast	ENSG00000129514			TRUE
AKT1	Dietlein	breast	ENSG00000142208			TRUE
CBFB	Dietlein	breast	ENSG00000067955			FALSE
TP53	Dietlein	breast	ENSG00000141510			TRUE	TRUE
LEPROTL1	Dietlein	breast	ENSG00000104660			FALSE
CCDC107	Dietlein	breast	ENSG00000159884			FALSE
TBC1D12	Dietlein	breast	ENSG00000108239			FALSE
XBP1	Dietlein	breast	ENSG00000100219			FALSE
ANKRD30A	Dietlein	breast	ENSG00000148513			FALSE
CDH1	Dietlein	breast	ENSG00000039068			TRUE	TRUE
RAD51B	Dietlein	breast	ENSG00000182185			FALSE
MAP3K1	Dietlein	breast	ENSG00000095015			TRUE
MALAT1	Dietlein	breast	ENSG00000251562			FALSE
TRPS1	Dietlein	breast	ENSG00000104447			FALSE
MGP	Dietlein	breast	ENSG00000111341			FALSE
STAG1	Dietlein	breast	ENSG00000118007			FALSE
NTRK2	Dietlein	breast	ENSG00000148053			FALSE
PIK3R1	Dietlein	breast	ENSG00000145675			FALSE
MAGED2	Dietlein	breast	ENSG00000102316			FALSE
STC2	Dietlein	breast	ENSG00000113739			FALSE
MIR21	Dietlein	breast	ENSG00000284190			FALSE
NF1	Dietlein	breast	ENSG00000196712			FALSE
ARID1A	Dietlein	breast	ENSG00000117713			TRUE
SMC6	Dietlein	breast	ENSG00000163029			FALSE
KMT2C	Dietlein	breast	ENSG00000055609			FALSE
SLC43A2	Dietlein	breast	ENSG00000167703			FALSE
TBX3	Dietlein	breast	ENSG00000135111			TRUE
TSPAN7	Dietlein	breast	ENSG00000156298			FALSE
SF3B1	Dietlein	breast	ENSG00000115524			FALSE
ZNF716	Dietlein	breast	ENSG00000182111			FALSE
MAP2K4	Dietlein	breast	ENSG00000065559			TRUE
NRAS	Dietlein	colorectal	ENSG00000213281			FALSE
BCL9	Dietlein	colorectal	ENSG00000116128			FALSE
ZFP36L2	Dietlein	colorectal	ENSG00000152518			FALSE
PIK3CA	Dietlein	colorectal	ENSG00000121879			TRUE
FBXW7	Dietlein	colorectal	ENSG00000109670			TRUE
APC	Dietlein	colorectal	ENSG00000134982			TRUE	TRUE
BRAF	Dietlein	colorectal	ENSG00000157764			TRUE
TCF7L2	Dietlein	colorectal	ENSG00000148737			TRUE
KRAS	Dietlein	colorectal	ENSG00000133703			TRUE
TP53	Dietlein	colorectal	ENSG00000141510			TRUE	TRUE
SOX9	Dietlein	colorectal	ENSG00000125398			FALSE
SMAD4	Dietlein	colorectal	ENSG00000141646			TRUE	TRUE
AMER1	Dietlein	colorectal	ENSG00000184675			FALSE
PCBP1	Dietlein	colorectal	ENSG00000169564			FALSE
ARID1A	Dietlein	colorectal	ENSG00000117713			FALSE
TGIF1	Dietlein	colorectal	ENSG00000177426			FALSE
MGAT1	Dietlein	colorectal	ENSG00000131446			FALSE
ETS2	Dietlein	colorectal	ENSG00000157557			FALSE
MIR1269A	Dietlein	colorectal	ENSG00000221563			FALSE
SIPA1L2	Dietlein	colorectal	ENSG00000116991			FALSE
CPEB2	Dietlein	colorectal	ENSG00000137449			FALSE
ZC3H13	Dietlein	colorectal	ENSG00000123200			FALSE
FOXA1	Dietlein	prostate	ENSG00000129514			TRUE
TP53	Dietlein	prostate	ENSG00000141510			FALSE
SPOP	Dietlein	prostate	ENSG00000121067			TRUE	TRUE
ELK4	Dietlein	prostate	ENSG00000158711			TRUE
KLK3	Dietlein	prostate	ENSG00000142515			FALSE
APC	Dietlein	prostate	ENSG00000134982			FALSE
APOOL	Dietlein	prostate	ENSG00000155008			FALSE
TMPRSS2	Dietlein	prostate	ENSG00000184012			TRUE
CTNNB1	Dietlein	prostate	ENSG00000168036			FALSE
NRIP1	Dietlein	prostate	ENSG00000180530			FALSE
ERG	Dietlein	prostate	ENSG00000157554			TRUE
PLPP1	Dietlein	prostate	ENSG00000067113			FALSE
